# The use and impact of surveillance-based technology initiatives in inpatient and acute mental health settings: A systematic review

**DOI:** 10.1101/2024.04.04.24305329

**Authors:** Jessica L. Griffiths, Katherine R. K. Saunders, Una Foye, Anna Greenburgh, Ciara Regan, Ruth E. Cooper, Rose Powell, Ellen Thomas, Geoff Brennan, Antonio Rojas-Garcia, Brynmor Lloyd-Evans, Sonia Johnson, Alan Simpson

**Author notes:** Jessica L. Griffiths and Katherine R. K. Saunders contributed equally to this work and are listed as joint first authors.

## Abstract

**Background:** The use of surveillance technologies is becoming increasingly common in inpatient mental health settings, commonly justified as efforts to improve safety and cost-effectiveness. However, the use of these technologies has been questioned in light of limited research conducted and the sensitivities, ethical concerns and potential harms of surveillance. This systematic review aims to: 1) map how surveillance technologies have been employed in inpatient mental health settings, 2) identify any best practice guidance, 3) explore how they are experienced by patients, staff and carers, and 4) examine evidence regarding their impact.

**Methods:** We searched five academic databases (Embase, MEDLINE, PsycInfo, PubMed and Scopus), one grey literature database (HMIC) and two pre-print servers (medRxiv and PsyArXiv) to identify relevant papers published up to 18/09/2023. We also conducted backwards and forwards citation tracking and contacted experts to identify relevant literature. Quality was assessed using the Mixed Methods Appraisal Tool. Data were synthesised using a narrative approach.

**Results:** A total of 27 studies were identified as meeting the inclusion criteria. Included studies reported on CCTV/video monitoring (n = 13), Vision-Based Patient Monitoring and Management (VBPMM) (n = 6), Body Worn Cameras (BWCs) (n = 4), GPS electronic monitoring (n = 2) and wearable sensors (n = 2). Twelve papers (44.4%) were rated as low quality, five (18.5%) medium quality, and ten (37.0%) high quality. Five studies (18.5%) declared a conflict of interest. We identified minimal best practice guidance. Qualitative findings indicate that patient, staff and carer perceptions and experiences of surveillance technologies are mixed and complex. Quantitative findings regarding the impact of surveillance on outcomes such as self-harm, violence, aggression, care quality and cost-effectiveness were inconsistent or weak.

**Discussion:** There is currently insufficient evidence to suggest that surveillance technologies in inpatient mental health settings are achieving the outcomes they are employed to achieve, such as improving safety and reducing costs. The studies were generally of low methodological quality, lacked lived experience involvement, and a substantial proportion (18.5%) declared conflicts of interest. Further independent coproduced research is needed to more comprehensively evaluate the impact of surveillance technologies in inpatient settings, including harms and benefits. If surveillance technologies are to be implemented, it will be important to engage all key stakeholders in the development of policies, procedures and best practice guidance to regulate their use, with a particular emphasis on prioritising the perspectives of patients.
