## Supplementary 2 for "The use and impact of surveillance-based technology initiatives in inpatient and acute mental health settings: A systematic review"

### Sheet: MMAT
				1. QUALITATIVE STUDIES					2. RANDOMIZED CONTROLLED TRIALS					3. NON-RANDOMIZED STUDIES					4. QUANTITATIVE DESCRIPTIVE STUDIES					5. MIXED METHODS STUDIES
Study title	Authors	Year of publication	Study design	1.1. Is the qualitative approach appropriate to answer the research question?	1.2. Are the qualitative data collection methods adequate to address the research question?	1.3. Are the findings adequately derived from the data?	1.4. Is the interpretation of results sufficiently substantiated by data?	1.5. Is there coherence between qualitative data sources, collection, analysis and interpretation?	2.1. Is randomization appropriately performed?	2.2. Are the groups comparable at baseline?	2.3. Are there complete outcome data? (only for end of treatment, but put in the comments any concerns for the quality of the follow-up if any)	2.4. Are outcome assessors blinded to the intervention provided?	2.5 Did the participants adhere to the assigned intervention?	3.1. Are the participants representative of the target population?	3.2. Are measurements appropriate regarding both the outcome and intervention (or exposure)?	3.3. Are there complete outcome data?	3.4. Are the confounders accounted for in the design and analysis?	3.5. During the study period, is the intervention administered (or exposure occurred) as intended?	4.1. Is the sampling strategy relevant to address the research question?	4.2. Is the sample representative of the target population?	4.3. Are the measurements appropriate?	4.4. Is the risk of nonresponse bias low?	4.5. Is the statistical analysis appropriate to answer the research question?	5.1. Is there an adequate rationale for using a mixed methods design to address the research question?	5.2. Are the different components of the study effectively integrated to answer the research question?	5.3. Are the outputs of the integration of qualitative and quantitative components adequately interpreted?	5.4. Are divergences and inconsistencies between quantitative and qualitative results adequately addressed?	5.5. Do the different components of the study adhere to the quality criteria of each tradition of the methods involved?	Score (lowest domain score if a mixed-methods study)	Rating
Introducing artificial intelligence in acute psychiatric inpatient care: qualitative study of its use to conduct nursing observations	Barrera, A. and Gee, C. and Wood, A. and Gibson, O. and Bayley, D. and Geddes, J.	2020	Mixed	Can't tell	Can't tell	Can't tell	No	Can't tell											Can't tell	Can't tell	No	Can't tell	Yes	No	No	No	No	No	0	Low
Real-time schizophrenia monitoring using wearable motion sensitive devices	Bazhmin, M. and Tron, T. and Resheff, Y. and Peled, A. and Grinshpoon, A. and Weinshall, D.	2018	Quantitative											Can't tell	Yes	Can't tell	No	Can't tell											1	Low
Safety and security policies on psychiatric acute admission wards: results from a London-wide survey	Bowers, L. and Crowhurst, N. and Alex and er, J. and Callaghan, P. and Eales, S. and Guy, S. and McCann, E. and Ryan, C.	2002	Quantitative																Can't tell	Yes	Can't tell	Can't tell	Yes						2	Medium
Compassionate containment? Balancing technical safety and therapy in the design of psychiatric wards	Curtis, S. and Gesler, W. and Wood, V. and Spencer, I. and Mason, J. and Close, H. and Reilly, J.	2013	Qualitative	Yes	Can't tell	Yes	Yes	Yes																					4	High
Surveillance, security and violence in a mental health ward: An ethnographic casestudy of an Australian purpose-built unit	Due, C. and Connellan, K. and Riggs, D. W.	2012	Qualitative	Yes	Yes	Yes	Yes	Yes																					5	High
Exploring the attitudes of the nursing staff towards the use of body worn cameras in psychiatric inpatient wards	Hakimzada, Mariam and O'Brien, Aileen and Wigglesworth, Harriet	2020	Mixed	Yes	Yes	Yes	Yes	Yes											Yes	Yes	No	Yes	Yes	Yes	No	Yes	Yes	No	3	Medium
Patients' attitudes towards and acceptance of coercion in psychiatry	Krieger, E. and Moritz, S. and Weil, R. and Nagel, M.	2018	Quantitative											Yes	No	Yes	Yes	Can't tell											3	Medium
Economic evaluation of a vision-based patient monitoring and management system in addition to standard care for adults admitted to psychiatric intensive care units in England	Malcolm, R. and Shore, J. and Stainthorpe, A. and Ndebele, F. and Wright, K.	2022	Quantitative											Yes	Can't tell	Can't tell	Can't tell	Can't tell											1	Low
A cost comparison study of using global positioning system technology (electronic monitoring) in a medium secure forensic psychiatric service	Murphy, P. and Potter, L. and Tully, J. and Hearn, D. and Fahy, T. and McCrone, P.	2017	Quantitative											Yes	Yes	Can't tell	No	Yes											3	Medium
Non-contact monitoring to support care in acute inpatient mental health	Ndebele, F. and Wright, K. and G and hi, V. and Bayley, D.	2023	Mixed	No	No	No	No	No						Can't tell	Yes	Can't tell	No	Yes						Yes	No	No	Can't tell	No	0	Low
Door locking and exit security measures on acute psychiatric admission wards	Nijman, H. and Bowers, L. and Haglund, K. and Muir-Cochrane, E. and Simpson, A. and van der Merwe, M.	2011	Quantitative																Yes	Yes	Yes	Can't tell	Yes						4	High
The relationship between substance use and exit security on psychiatric wards	Simpson, A. and Bowers, L. and Haglund, K. and Muir-Cochrane, E. and Nijman, H. and Van Der Merwe, M.	2011	Quantitative																Yes	Yes	Yes	Can't tell	Yes						4	High
Coercive measures in psychiatric clinics in Germany. Current practice (2012). [German]	Steinert, T. and Schmid, P.	2014	Quantitative																Yes	Yes	Yes	No	Yes						4	High
Essential elements of treatment and care in high secure forensic inpatient services: an expert consensus study	Tapp, J. and Warren, F. and Fife-Schaw, C. and Perkins, D. and Moore, E.	2016	Quantitative																Yes	Can't tell	Yes	No	Yes						3	Medium
Service evaluation of electronic monitoring (GPS tracking) in a medium secure forensic psychiatry setting	Tully, John and Cullen, Alexis E. and Hearn, Dave and Fahy, Thomas	2016	Quantitative											Can't tell	No	Yes	No	Can't tell											1	Low
The effects of TV monitoring on ward atmosphere in a security hospital	Vartiainen, H.	1994	Quantitative																Can't tell	Can't tell	No	No	Yes						1	Low
Exploring the use of body-worn cameras in acute mental health wards: A qualitative interview study with mental health patients and staff	Wilson, K. and Foye, U. and Thomas, E. and Chadwick, M. and Dodhia, S. and Allen-Lynn, J. and Allen-Lynn, J. and Brennan, G. and Simpson, A.	2023	Qualitative	Yes	Yes	Yes	Yes	Yes																					5	High
Non-contact physical health monitoring in mental health seclusion	Hannah Clark, Allison Edwards, Rebecca Davies, Adenike Bolade, Rachael Leaton, Robert Rathouse, Marisa Easterling, Ronnie Adeduro, Matthew Green, Wellington Kapfunde, Oladapo Olawoyin, Kalliopi Vallianatou, Daniel Bayley, Oliver Gibson, Charlotte Wood, Faisil Sethi	2021	Mixed	Can't tell	Can't tell	Can't tell	No	No						Yes	No	Can't tell	No	Can't tell						Yes	No	No	No	No	0	Low
The Use of Body Worn Video Cameras on Mental Health Wards: Results and Implications from a Pilot Study	Tom Ellis, Darren L. Shurmer, Sarah Badham-May, Colm Ellis-Nee	2019	Quantitative											Can't tell	Yes	Can't tell	No	Yes											2	Low
The Feasibility of Using Body Worn Cameras in an Inpatient Mental Health Setting	Hardy S, Bennett L, Rosen P, Carroll S, White P, Palmer-Hill S	2017	Mixed	Yes	Yes	Can't tell	Yes	No						Can't tell	No	Can't tell	No	Yes						Yes	Yes	Yes	Yes	No	1	Low
Workplace Violence Prevention Programs in Psychiatric Units and Facilities	Corinne Peek-Asa, Carri Casteel, Veerasathpurush Allareddy, Maryalice Nocera, Suzi Goldmacher, Emily OHagan, James Blando, David Valiante, Marion Gillen, and Robert Harrison	2009	Quantitative											No	No	Yes	No	Yes											2	Low
Physical factors that influence patients’ privacy perception toward a psychiatric behavioral monitoring system: a qualitative study	Nasriah Zakaria & Rusyaizila Ramli	2018	Qualitative	Yes	Yes	Yes	No	Yes																					4	High
Patient experience with Oxevision	Oxevision - None stated	2022	Mixed	Can't tell	Can't tell	Can't tell	Yes	No											Can't tell	Can't tell	No	Can't tell	No	Can't tell	No	No	No	No	0	Low
A service evaluation of passive remote monitoring technology for patients in a high-secure forensic psychiatric hospital: a qualitative study	Lindsay H Dewa, Josephine Broyd, Rita Hira, Alison Dudley, Jonathan D Hafferty, Robert Bates, Paul Aylin	2023	Qualitative	Yes	Yes	Yes	Yes	No																					4	High
Predicting inpatient aggression in forensic services using remote monitoring technology: qualitative study of staff perspectives.	Greer, B., Newbery, K., Cella, M., & Wykes, T.	2019	Qualitative	Yes	Yes	Yes	Yes	Yes																					5	High
The appropriate use of closed circuit television (CCTV) observation in a secure unit	Warr, Page, Crossen-White	2005	Mixed	Yes	Yes	Yes	Yes	Yes											Yes	Yes	No	Yes	Can't tell	Yes	No	No	Yes	Yes	3	Medium
Patient perspective on observation methods used in seclusion room in an Irish forensic mental health setting: A qualitative study	Shobha Rani Shetty, Shauna Burke, David Timmons, Harry G. Kennedy, Mary Tuohy, Morten Deleuran Terkildsen	2023	Qualitative	Yes	Yes	Yes	Yes	Yes																					5	High
